# Applying causal inference and Bayesian statistics to understanding vaccine safety signals — a simulation study

**DOI:** 10.1101/2024.03.03.24303687

**Authors:** Evelyn Tay, Michael Dymock, Laura Lopez, Catherine Glover, Yuanfei Anny Huang, K. Shuvo Bakar, Thomas Snelling, Julie A. Marsh, Yue Wu

**Affiliations:** Wesfarmers Centre of Vaccines and Infectious Diseases, Telethon Kids Institute, Nedlands, Western Australia, Australia; National Centre for Immunisation Research and Surveillance, Westmead, New South Wales, Australia; School of Public Health, University of Sydney, Sydney, New South Wales, Australia; Sydney Children’s Hospital Network, Westmead, New South Wales, Australia; Centre for Child Health Research, University of Western Australia, Nedlands, Western Australia, Australia

## Abstract

Community perception of the safety of vaccines in the interest of public health influences vaccine uptake. Challenges for active vaccine safety monitoring include survey response rates, unbiased reporting and the balance between specificity and sensitivity of signal detection methods. To address these problems, we used causal DAGs and statistical methods to guide understanding of biological and behavioural factors which may influence vaccine safety signal detection. The DAGs informed the generation of scenarios in which these factors were varied. A posterior predictive analysis (PPA) signal detection method, based upon a Bayesian logistic model, was used to detect signals across the scenarios. In the high probability of severe reaction scenarios, true signals were generated where there was higher survey participation with more survey responder AEFI data available for analysis. In the low probability of severe reaction scenarios, false signals were generated when there was a strong influence of reaction severity on survey participation and reports of severe reactions. Low rates of survey participation reduce the amount of data available to inform the parameters of the statistical model, and therefore reduce the certainty regarding the value of these parameters. We obtained insights into the value of the causal DAG to account for survey non-response, to guide understanding of short-term vaccine safety, interpret the results of the PPA analysis under plausible scenarios, and review implications for future vaccine safety monitoring
