## Supplementary Dictionary for "Applying causal inference and Bayesian statistics to understanding vaccine safety signals — a simulation study"

### Sheet: DAG dict
	Observation status	Variable category	Variable name	Variable description	Parents in V1.5	Mechanistic explanation of relationship with parent nodes
1	Observed	Background	Age	Age of vaccine recipient. This variable is included in the simplified DAG with the same definition.	Jurisdiction, Ethnicity	The age distribution of recipients is different by jurisdiction and ethnicity because of complex demographic and social processes that are beyond the scope of this project, an arc is needed to preserve their statistical associations. Further, vax age, ethnicity, chronic medical condition, jurisdiction, and clinic type are fully connected due to complex selection introduced associations (see model…
2	Observed	Background	Ethnicity	Ethnicity of vaccine recipient.	Jurisdiction	The ethnicity distribution of vaccine recipients is different by jurisdiction because of complex demographic and social processes that are beyond the scope of this project, an arc is needed to preserve their statistical associations. Further, vax age, ethnicity, chronic medical condition, jurisdiction, and clinic type are fully connected due to complex selection introduced associations (see model…
3	Partly observed	Background	Chronic med conditions	Chronic medical conditions reported by the vaccine recipient.	Age, Ethnicity, Jurisdiction	The prevalence of chronic medical conditions typically increase as one gets older. And the burden of chronic medical conditions is higher in indigenous population due to complex reasons. Further, vax age, ethnicity, chronic medical condition, jurisdiction, and clinic type are fully connected due to complex selection introduced associations (see model 'before study recruitment).
4	Partly observed	Background	Remoteness	Remoteness with regard to the location where the vaccination was adminstrated.	Ethnicity, Jurisdiction	The remoteness can be influenced by ethinicity and jurisdiction due to complex demographic and social processes that are beyond the scope of this project, arcs are needed to preserve their statistical associations.
5	Not observed	Background	Infection history	History of vaccine-targeted and relevant infections experienced by receipirents.	Age	Not applicable. There are many factors that can be used to estimate this variables considering the epidemiology of the pandemic, which is beyond the scope of current project.
6	Not observed	Background	Non-temporary interest	Vaccine recipient's non-temporary (non short-term) interest in participating in health surveys. This variable is introduced for illutrative purpose, in contrast to other driving factors that can be more temporary.	Age	Observation data suggested higher survey participation among senior age group, which may be a surrogate of people's interest and availability for such activities. Other factors like professional can also feed into this, which we have not included in the current model.
7	Not observed	Background	Access to hotline	Vaccine recipient's access to hotline that offers vaccine advice over the phone.	Remoteness, Jurisdiction, Age, Chronic med conditions, Ethnicity	Factors that can causally drive the access level to hotline include availability of the service (jurisdiction as surrogate), vaccine recipient's preference for seeking information (age, ethnicity, and med condictions as surrogates), access to alternative services (remoteness as surrogate).
8	Not observed	Background	Access to GP	Vaccine recipient's access to health service in a general practice.	Remoteness, Jurisdiction, Age, Chronic med conditions, Vax clinic type, Ethnicity	Similar to hotline access, in addition, the chance that one has high level of access to GP is higher if they chose to receive the vaccinate in GP clinic (as vax clinic type).
9	Not observed	Background	Access to ED	Vaccine recipient's access to health service at hospital's emergency department.	Remoteness, Jurisdiction, Age, Chronic med conditions, Ethnicity	Similar to hotline access.
10	Observed	Health system	Jurisdiction	State of clinic where vaccination occurred.	None	Not applicable.
11	Observed	Health system	Vax clinic type	Type of clinic where the vaccination occurred.	Jurisdiction, Ethnicity, Age, Chronic med conditions, Remoteness	The type of clinic one chose to receive their vaccination can be broadly and causally affected by the receipient's preference and access (age, ethnicity and med conditions as surrogates), and how vaccines are distributed (by vax juristiction). Further, vax age, ethnicity, chronic medical condition, jurisdiction, and clinic type are fully connected due to complex selection introduced associations …
12	Observed	Health system	Current vax characteristics	Characteristics of vaccine received at 3 days before the survey distribution, e.g., brand, mechanisms, dosage. This variable is included in the simplified DAG, as Vaccine, with the same definition.	Jurisdiction, Vax clinic type, Age	The brand of vaccine one chose to receive is determined by the receipient's preference and age-specific recommendation (by ATAGI), and the availability of that brand in the vax juridiction and vax clinic type.
13	Partly observed	Health system	Vax history	Historic profile of vaccination received by the recipient prior to the current vaccination, e.g., the number of doses, type of vaccines, time since last vaccination.	Age, Chronic med conditions	One's history vaccine profile can be strongly influenced by their age due to age-specific recommendations, the number of doses may be higher if they have certain chronic medical conditions such as being immuno-compromised. [CG] People with certain medical conditions, dose 3 was recommended as part of the primary series (ie within weeks of dose 2), while it was recommended for others months after …
14	Partly observed	Health system	Ease of participation	How easy it is for the vaccine recipient to access and participate in the AVS survey.	Data system, Ethnicity, Age	The ease of survey participation can be determined by the technological characteristics of specific electronic data capturing system. In particular, this may be changing over time (e.g., switching from SMS to emails) which can be captured when investigating data collected during different time periods. As well as the participants' ability to utilise technologies, and to understand and interpret t…
15	Observed	Health system	Data system	System collecting AVS data at the vaccination clinic.	Vax clinic type, Jurisdiction	Selection of a particular electronic data capturing system is influenced by the type of vax clinic and juristiction for complex logistic, technoloigcal and other reasons that beyond the scope of this project, arcs are needed to preserve their statistical associations.
16	Not observed	Reaction	Local reaction	The overall level of reaction locally around the site/arm where the vaccine was injected, within 3 days following the vaccination. This variable was introduced as a summary node. This variable was merged with Systemic reaction to form a variable in the simplified DAG, namely, Reaction.	Current vax characteristics, Vax history, Infection history, Age	One would experience vaccine reaction locally if their immune system is capable of recognising some new trigger that they have seen before (from memory).
17	Not observed	Reaction	Local pain	Recipient experienced pain locally around the site where vaccine was injected, within 3 days following the vaccination.	Local reaction	The vaccine recipient is more likely to experience local pain if they have a higher level of local reaction overall.
18	Not observed	Reaction	Systemic reaction	The overall level of systemic reaction within 3 days following the vaccination. This variable was introduced as a summary node. This variable was merged with Local reaction to form a variable in the simplified DAG, namely, Reaction.	Current vax characteristics, Vax history, Infection history, Age	One would experience vaccine reaction systemically if their immune system is capable of recognising some new trigger that they have seen before (from memory).
19	Not observed	Reaction	Fever	Recipient experienced fever within 3 days following the vaccination.	Chronic med conditions, Systemic reaction	The vaccine recipient is more likely to experience fever if they have a higher level of systemic reaction overall. Certain chronic medical conditions can also cause fever independently to the vaccination event.
20	Not observed	Reaction	Chill	Recipient experienced chill within 3 days following the vaccination.	Systemic reaction, Fever, Chronic med conditions	The vaccine recipient is more likely to experience chill if they have a higher level of systemic reaction overall and fever. Certain chronic medical conditions can also cause chill independently to the vaccination event.
21	Not observed	Reaction	Chest pain	Recipient experienced chest pain within 3 days following the vaccination.	Chronic med conditions, Systemic reaction	The vaccine recipient is more likely to experience chest pain if they have a higher level of systemic reaction overall. Certain chronic medical conditions can also cause chest pain independently to the vaccination event.
22	Not observed	Reaction	Seizure	Recipient experienced seizure within 3 days following the vaccination.	Systemic reaction, Chronic med conditions	The vaccine recipient is more likely to experience seizure if they have a higher level of systemic reaction overall. Certain chronic medical conditions can also cause seizure independently to the vaccination event.
23	Not observed	Reaction	Perceived reaction seriousness	Recipient's perceived seriousness of reactions within 3 days of vaccination. This variable intends to capture the prior perception before one's further exposed to new information (e.g., news on clotting).	Age, Chronic med conditions, Chest pain, Systemic reaction, Local reaction, Seizure, Ethnicity	The perceived seriousness can be driven by the overall level of reactions and specific reactions (objectively) experienced (local and systemic reactions, sezure and chest pain), one's prior knowledge or experience of serious reactions (age as a surrogate), one's susceptibility to more severe underlying causes of reactions (chronic med conditions).
24	Not observed	Reaction	Level of concern	This latent variable describes the total level of concern with regard to vaccination occurred. This may be further split to explicitly model concern about specific event (e.g., clotting, or cardiac issue) thus differentially affect the reporting of specific/relevant reactions.	Age, Perceived reaction seriousness, News, Current vax characteristics	People's overall level of concern about vaccine reactions is driven by their (prior) perceived seriousness, new information exposed, if the new information are particularly relevant for them (e.g., clotting in AZ recipient, cardiac issue in young male), and their general characteristics to deal with new information (age as a surrogate).
25	Not observed	Temporary event	Temporary interest	In contrast to non-temporary interest, this variable was introduced to illustrate the idea that ad hoc information (or environmental factors) can temporarily change recipient's perceptions and behaviours with regard to survey participation.	News	People's prior perception (and interest to survey participation) can be changed due to new information they are exposed to.
26	Partly observed	Temporary event	News	News as an example, this variable was included to illustrate information that newly arises in the environment that may affect vaccine recipient's feeling and attitude about vaccination and related reactions/report of reactions.	None	Not applicable.
27	Observed	Action	Survey participation	Whether recipient participated in the survey sent at day 3 following their vaccination at a AVS site. This variable is included in the simplified DAG with the same definition.	Level of concern, Non-temporary interest, Ease of participation, Temporary interest	To respond to the survey, a recipient would need to be interested (non-temporarily and/or temporarily) or concerned, and have (convenient) access to filling in the survey.
28	Partly observed	Action	Report local pain	Recipient reported local pain in survey response.	Local pain, Perceived reaction seriousness, Survey participation	Recipient would report a specific reaction, local pain in this case, if they participated in the survey and experienced that reaction. Given there maybe a spectrum of severity with regard to any reaction, there is a higher change of reporting if the (perceived) seriousness is severe.
29	Partly observed	Action	Report fever	Recipient reported fever in survey response.	Fever, Perceived reaction seriousness, Survey participation	Similar to Report local pain.
30	Partly observed	Action	Report chill	Recipient reported chill in survey response.	Chill, Survey participation, Perceived reaction seriousness	Similar to Report local pain.
31	Partly observed	Action	Report chest pain	Recipient reported chest pain in survey response.	Chest pain, Perceived reaction seriousness, Survey participation, Level of concern	Similar to Report local pain. In addition, increased level of concern due to media exposure may further increase the chance specific reaction (like chest pain here) is reported, because it's specifically linked to what's reported in the media triggering reaction specific concern.
32	Partly observed	Action	Report seizure	Recipient reported seizure in survey response.	Seizure, Perceived reaction seriousness, Survey participation	Similar to Report local pain.
33	Not observed	Action	Seek hotline advice	Recipient experienced reaction within 3 days of vaccination and seeked medical advice via hotline.	Perceived reaction seriousness, Level of concern, Access to hotline	One would seek hotline advice if they have access, certain level of perceived seriousness and/or total concern.
34	Not observed	Action	Seek GP advice	Recipient experienced reaction within 3 days of vaccination and seeked medical advice via general practice (GP). This variable was merged with Seek ED advice to form a variable in the simplified DAG, namely, Medical attention.	Access to GP, Level of concern, Perceived reaction seriousness	One would seek GP advice if they have access, certain level of perceived seriousness and/or total concern.
35	Not observed	Action	Seek ED advice	Recipient experienced reaction within 3 days of vaccination and seeked medical advice via a hospital's Emergency Department (ED). This variable was merged with Seek GP advice to form a variable in the simplified DAG, namely, Medical attention.	Access to ED, Level of concern, Perceived reaction seriousness, Seizure, Chest pain	One would seek ED advice if they have access, certain level of perceived seriousness and/or total concern. In addition, people with severe manifestation like seizure and chest pain may be sent/transported directly for emergency care.
36	Not observed	Action	Seek med advice	The highest level of medical advice sought (ED > GP > hotline) following reactions experienced within 3 days of vaccination.	Seek hotline advice, Seek GP advice, Seek ED advice	The highest level of medical advice is the highest among all medical advices sought.
37	Partly observed	Action	Report medical attention	Recipient reported medical attention (GP and/or ED) via survey. Data/observations made on this variable is currently used for safety monitoring. This variable is included in the simplified DAG, as Report MA, with the same definition.	Survey participation, Seek med advice	The study defines a vaccine recipient reported medical attention if they responded the survey and reported GP/ED advice sought.
